# GWAS meta-analysis of psoriasis identifies new susceptibility alleles impacting disease mechanisms and therapeutic targets

## Abstract

Psoriasis is a common, debilitating immune-mediated skin disease. Genetic studies have identified biological mechanisms of psoriasis risk, including those targeted by effective therapies. However, the genetic liability to psoriasis is not fully explained by variation at robustly identified risk loci. To move towards a saturation map of psoriasis susceptibility we meta-analysed 18 GWAS comprising 36,466 cases and 458,078 controls and identified 109 distinct psoriasis susceptibility loci, including 45 that have not been previously reported. These include susceptibility variants at loci in which the therapeutic targets IL17RA and AHR are encoded, and deleterious coding variants supporting potential new drug targets (including in *STAP2*, *CPVL* and *POU2F3*). We conducted a transcriptome-wide association study to identify regulatory effects of psoriasis susceptibility variants and cross-referenced these against single cell expression profiles in psoriasis-affected skin, highlighting roles for the transcriptional regulation of haematopoietic cell development and epigenetic modulation of interferon signalling in psoriasis pathobiology.
