## Supplementary Methods Table for "GWAS meta-analysis of psoriasis identifies new susceptibility alleles impacting disease mechanisms and therapeutic targets"

### Sheet: Dataset_summary
Supplementary Methods Table
For: GWAS meta-analysis of psoriasis identifies new susceptibility alleles impacting therapeutic targets and cell-specific disease mechanisms
Dataset	BSTOP	CASP	Erlangen	Estonia	Estonian Biobank	Genizon	HUNT	Kiel (GSA)	Manchester	Michigan (Exomechip)	Michigan (GSA)	Newfoundland	PsA GWAS	Scotland	Toronto (GSA)	UCSF	UK Biobank	WTCCC2
Ethics approval	All participants provided written informed consent. BSTOP received approval from the London - Westminster Research Ethics Committee (previously called South East London REC 2 when originally approved in 2011), reference 11/H0802/7.	Participating institutions obtained informed consent from patients in adherence with the Declaration of Helsinki Principles.	Studies were approved by the ethical committee of the Friedich-Alexander-Universität Erlangen-Nürnberg and the ones of further involved universities. Written informed consent was obtained from each affected individual before enrolment. We conducted investigations according to Declaration of Helsinki principles. Control individuals of the HNR study also gave written informed consent. The study was…	Approval from the Research Ethics Committee of the University of Tartu, reference 265/T-21.	Approval from the Estonian Council of Bioethics and Human Research, decision nr 1.1-12/624.	Participating institutions obtained informed consent from patients in adherence with the Declaration of Helsinki Principles.	Participation in the HUNT Study is based on informed consent, and the study has been approved by the Data Inspectorate and the Regional Ethics Committee for Medical Research in Norway (REK 2014/144 and 2015/586).	Patients provided written informed consent: Ethical review board of the Medical Faculty of the CAU (Christian-Albrechts-University of Kiel, Germany)	Patients provided written informed consent: UK PsA National Repository MREC 99/8/84, Frenchay Regional Ethics Committee 12/SW/0110, local ethics committee of the St Vincent’s University Hospital and local ethics committee of the University Hospital of Geneva (protocol 10-089)	Participating institutions obtained informed consent from patients in adherence with the Declaration of Helsinki Principles.	Participating institutions obtained informed consent from patients in adherence with the Declaration of Helsinki Principles.	Participating institution obtained ethics approval from local IRB [The Health Research Ethics Board (HREB), Newfoundland and Labrador]. All participants provided informed consent as a part of loical IRB ethics approval process.	Participating institutions obtained informed consent from patients in adherence with the Declaration of Helsinki Principles.	All participants provided written informed consent as part of the local GO-SHARE ethics approval process. All data handling was approved by local governance approval board (Caldicot nr C/S-AppJF1546).	Participating institutions obtained informed consent from patients in adherence with the Declaration of Helsinki Principles.	All patients provided written informed consent for an IRB-approved study at the University of California San Francisco.	All participants provided electronically written informed consent. UK Biobank has approval from the North West Multi-Centre Research Ethics Committee (REC reference 11/NW/0382). This research forms part of approved project number 15147.	Participating institutions obtained informed consent from patients in adherence with the Declaration of Helsinki Principles.
Ascertainment (cases and controls)	Cases: BSTOP study, via UK hospital dermatology centres. Includes patients aged 16+ with chronic plaque psoriasis and started a course of systemic therapy (implies moderate-severe disease). Controls: English Longitudinal Study of Ageing. Drawn from English population aged 50+	Cases: Psoriasis cases in these cohorts were dermatologist-diagnosed Controls: Controls were identified in the participating institutes	Cases: Cases with psoriasis vulgaris and psoriatic arthritis were diagnosed by board-certified dermatologists and rheumatologists mainly at university hospitals in Germany [Löhr et al. Br J Dermatol 2016]. Controls: Controls were from the population based study Heinz-Nixdorf-Recall. The Heinz Nixdorf Recall (Risk Factors, Evaluation of Coronary Calcification, and Lifestyle) study is a prospective…	Cases: Psoriasis patients with clear clinical diagnosis were recruited at the Department of Dermatology, University of Tartu. Controls: Controls were recruited from medical students, health care personnel and patients presenting with mild expression of either facial teleangiectasis or skin tags at the Department of Dermatology, University of Tartu.	Cases: The following ICD-10 codes were used to define psoriasis cases: L40 with subtypes, M07.0, M07.2, M07.3, M09.0. Controls: Individuals from Estonian Biobank without any ICD code refering to psoriasis.	Cases: Psoriasis cases in these cohorts were dermatologist-diagnosed Controls: Controls were identified in the participating institutes	Cases and controls were drawn from the Trøndelag Health Study (HUNT) [Krokstad et al, Int J Epidemiol (2013); PMID: 22879362] Cases: The following ICD-9, ICD-10 and ICPC2 codes were used to define psoriasis cases: ICD-9 696.0 or 696.1, ICD-10 L40, ICPC2 S91. Controls: Those who not reported to have psoriasis (answered no on the question “Have you, or have you had, psoriasis” in HUNT3 or did not a…	Cases: Psoriasis cases in these cohorts were dermatologist-diagnosed. Controls: Controls were identified in the participating institutes.	Cases: Psoriatic arthritis (PsA) patients recruited from rheumatology centres in the UK, Ireland, Switzerland (including the Swiss Clinical Quality Management registry (SCQM); https://www.scqm.ch/en/) and Australia. Diagnosis by the CASPAR criteria or rheumatologist. For full details of sample collection, see Soomro et al, Arthritis Rhematol (2022) [PMID: 35507331] Controls: Understanding Society…	Cases: Psoriasis cases in these cohorts were dermatologist-diagnosed Controls: Controls were identified in the participating institutes	Cases: Psoriasis cases in these cohorts were dermatologist-diagnosed Controls: Controls were identified in the participating institutes	Cases: All psoriais cases were diagnosed by a dermatologist (Dr. Wayne Gulliver) Controls: All healthy controls were selected from the local Newfoundland poupulation.	Cases: Psoriatic arthritis cases in these cohorts were rheumatologist-diagnosed Controls: Controls were identified in the participating institutes	Cases: Patient and control cohorts were assembled using the Tayside GoShare dataset (www.goshare, org. uk; detailed in Nititham 2018, doi.org/10.1111/exd.13761). Patients in the cohort were identified by linkage to the Tayside Dermabase database, which includes psoriasis patients with a confirmed consultant-led diagnosis. Controls: Control samples were randomly selected from the GoShare database …	Cases: Psoriasis cases in these cohorts were dermatologist-diagnosed Controls: Controls were identified in the participating institutes	Cases: Subjects recruited from the dermatology clinics at UCSF with the diagnosis of psoriasis confirmed by a board-certified dermatologist. Controls: Healthy subjects with no history of immune-mediated or autoimmune disease.	Study participants responded to invitation to all >9 million people registered in UK National Health Service and aged 40-69 during recruitment period (2006-10). Cases: Include an indication of psoriasis or psoriatic arthritis from at least two of the following four data types: (1) self-reported psoriasis; (2) self-reported relevant medication; (3) linked "hospital episode statistics" diagnosis; (…	Cases: Psoriasis cases in these cohorts were dermatologist-diagnosed Controls: Controls were identified in the participating institutes
Initial sample size	Cases: 4800 Controls: 7412	Cases: 1,409 Controls: 1,436	Cases: 2728 Controls: 4349	Cases: 568 Controls: 399	Cases: 5635 Controls: 45763	Cases: 762 Controls: 994	Cases: 5156 Controls: 99769	Cases: 1485 Controls: 4680	Cases: 3875 Controls: 9944	Cases: 6,463 Controls: 6,096	Cases: 514 Controls: 350	Cases: 579 Controls: 416	Cases: 1,526 Controls: 1,508	Cases: 547 Controls: 787	Cases: 748 Controls: 163	Cases: 488 Controls: 846	Genetic data available for 488,288 participants	Cases: 2,735 Controls: 5,175
Genotyping array	Cases: Illumina HumanOmniExpressExome-8 v1.2, v1.3 and v1.6 Controls: Illumina HumanOmni2.5-4v1 and HumanOmni2.5-8v1.3	Perlegen Sciences (Mountain View, CA, USA) genotyped discovery samples using four proprietary, high-density oligonucleotide arrays. SNPs on the arrays were selected to tag common variation in European ancestry samples.	Infinium Global Screening Array v2, genotyped in two passes using Illumina Genome Studio. Clusters for second pass genotyping were pre-calculated from a subset of high quality (>99% call rate in first pass) samples.	Affymetrix PMRA	Illumina Infinium Global Screening Array	Iluumina Human !M Beadchip	Participants from HUNT2 and HUNT3 were genotyped using one of three different Illumina HumanCoreExome arrays (HumanCoreExome12v1.0, HumanCoreExome12v1.1 and UM HUNT Biobankv1.0).	Illumina Infinium Global Screening Array MD v1.0	Cases: Illumina HumanCoreExome-24-v1.1, Infinium CoreExome-24v1.1 and v1.2 Controls: Illumina HumanCoreExome-12-v1.1	Affymetrix Axiom Biobank Plus Genotyping Array	Illumina Infinium Global Screening Array	Affymetrix UK Biobank Array	Illumina HumanOmni1-Quad BeadChip array	Axiom UK Biobank Array	Illumina Infinium Global Screening Array	Affymetrix UK Biobank Array	Applied Biosystems UK BiLEVE Axiom Array, or Applied Biosystems UK Biobank Axiom Array (Applied Biosystems, Waltham, MA),	Samples were genotyped at the Sanger Institute on the Illumina Infinium platform. Samples from the case collection were genotyped on the Human660W-Quad (a custom chip designed by WTCCC2)
QC steps	QC steps for case data have been described previously (Douroudis et al, J Invest Dermatol 2022; Dand et al, J Allergy Clin Immunol 2019). Identical steps were performed for control data. In both cases, non-European samples were retained to be removed after merging. Datasets were merged keeping only those variants typed using identical probe sequences on case and control genotyping arrays (n = 543…	All the samples in our study are of Caucasian descent and samples were excluded if they had substantial non-European admixture. X chromosome genotypes were used to validate gender. Population stratification was addressed using principal components analysis and geographic indicator covariates. Furthermore, markers with <0.01 MAF (minor allele frequency), <95% genotype call rate, <1 × 10−6 Hardy–We…	Removal of samples with call rate <97% and of SNPs with call rate <95% or HWE p-value < 1E-6 or MAF = 0. Identification of related samples by PLINK IBD (Z1 or Z2 > Z0), removal of the sample with lower call rate from each pair. PCA using PLINK (10 PCs calculated), removal of outlier samples (>4 SD in any PC).	Exclude all variants with <90% call rate; subsequently exclude samples with missingness >2% and variants with missingness >5%. Exclude variants with minor allele frequency <1%. Check genetically inferred vs reported sex (all agree). Exclude one of each pair of related samples (second degree or closer). Exclude variants with HWE p<1e-6. Exclude samples with high heterozygosity/inbreeding estimate …	QC included filtering on the basis of sample call rate (<98%), heterozygosity (> mean ± 3SD), genotype and phenotype sex discordance, cryptic relatedness (IBD >20%) and outliers from the European descent based on a multidimensional scaling (MDS) plot in comparison with 210 HapMap reference samples. SNP quality filtering included call rate (<99%), MAF (<1%) and extreme deviation from Hardy–Weinber…	All the samples in our study are of Caucasian descent and samples were excluded if they had substantial non-European admixture. X chromosome genotypes were used to validate gender. Population stratification was addressed using principal components analysis and geographic indicator covariates. Furthermore, markers with <0.01 MAF (minor allele frequency), <95% genotype call rate, <1 × 10−6 Hardy–We…	Genotype calling was performed with GenTrain v.2.0 in GenomeStudio v.2011.1 (Illumina). Samples with <99% genotype calls, with large chromosomal copy number variants, contamination >2.5% as estimated with BAF Regress (Jun et al. 2012), with genotypic and phenotypic sex discordance, and not of European ancestry were excluded, leaving 69,422 genotyped subjects. Genetic variants out of Hardy-Weinber…	QC steps have been described previously (Kässens et al. Gigascience 2021). After genotype calling with the Illumina Genomestudio software, we first removed samples with call rate <90%. Variants that had >2% missing data, had a minor allele frequency <0.1%, had different missing genotype rates in affected and unaffected individuals (PFisher <10−5) or deviated from Hardy-Weinberg equilibrium (<10−5…	QC steps have been described previously (Soomro and Stadler et al Arthritis and Rheumatology 2022). Low quality PsA DNA samples (call rate < 0.90) were excluded using the default Illumina cluster file followed by automated reclustering to calibrate genotype clusters on the study samples. Sample and SNP QC was performed on each dataset individually as follows: samples with a call rate < 0.98, outl…	All the samples in our study are of Caucasian descent and samples were excluded if they had substantial non-European admixture. X chromosome genotypes were used to validate gender. Population stratification was addressed using principal components analysis and geographic indicator covariates. Furthermore, markers with <0.01 MAF (minor allele frequency), <95% genotype call rate, <1 × 10−6 Hardy–We…	All the samples in our study are of Caucasian descent and samples were excluded if they had substantial non-European admixture. X chromosome genotypes were used to validate gender. Population stratification was addressed using principal components analysis and geographic indicator covariates. Furthermore, markers with <0.01 MAF (minor allele frequency), <95% genotype call rate, <1 × 10−6 Hardy–We…	After genotyping, SNPs were called with Affymetrix Power Tools v 1.18.0. Default filters for Axiom UKB platform when calling genotypes: Call rate <97%; Dish QC <82%. Then filtered out in the following order: SNPs missing more than 20%; IND missing more than 2%; SNPs missing more than 5%; SNPs HWE p<1E-06; Samples with high inbreeding coefficient (|F|> 0.03). We performed IBD and PCA using an LD-p…	All the samples in our study are of Caucasian descent and samples were excluded if they had substantial non-European admixture. X chromosome genotypes were used to validate gender. Population stratification was addressed using principal components analysis and geographic indicator covariates. Furthermore, markers with <0.01 MAF (minor allele frequency), <95% genotype call rate, <1 × 10−6 Hardy–We…	SNPs were called with Affymetrix Power Tools v 1.18.0. Default filters for Axiom UKB platform when calling genotypes: Call rate <97%; Dish QC <82%. 786,264 markers were called on 1330 individuals. After extracting only the markers with an rsID available, 746,668 markers remained. Missingness filters were then applied and SNPs/samples were removed at the following thresholds: (1) SNPs missing >0.2…	All the samples in our study are of Caucasian descent and samples were excluded if they had substantial non-European admixture. X chromosome genotypes were used to validate gender. Population stratification was addressed using principal components analysis and geographic indicator covariates. Furthermore, markers with <0.01 MAF (minor allele frequency), <95% genotype call rate, <1 × 10−6 Hardy–We…	After genotyping, SNPs were called with Affymetrix Power Tools v 1.18.0. Default filters for Axiom UKB platform when calling genotypes: Call rate <97%; Dish QC <82%. Then filtered out: 1) SNPs missing more than 20%. 2) IND missing more than 5% 3) SNPs missing more than 5% 4) HWE p<0.001 5) Samples with high inbreeding coefficient (|F|> 0.03). We also performed IBD and PCA using an LD-pruned datas…	Initial QC metrics were provided by the UK Biobank central team (Bycroft et al, Nature 2018). Based on these measures, samples were removed based on: non-European ancestry, gender mismatch, excess relatedness, heterozygosity or missingness > 5%. Samples were subsequently extracted based on membership of the UKB unrelated White British ancestry subset, reducing the number of samples to 337,545. Ad…	All the samples in our study are of Caucasian descent and samples were excluded if they had substantial non-European admixture. X chromosome genotypes were used to validate gender. Population stratification was addressed using principal components analysis and geographic indicator covariates. Furthermore, markers with <0.01 MAF (minor allele frequency), <95% genotype call rate, <1 × 10−6 Hardy–We…
Imputation details	Michigan Imputation Server (phasing using EAGLE v2.3, imputation using Minimac3), imputation run twice with different reference panels (HRC version r1.1; 1000 Genomes Phase 3)	Michigan Imputation Server (phasing using EAGLE v2.3, imputation using Minimac3), imputation run twice with different reference panels (HRC version r1.1; 1000 Genomes Phase 3)	Michigan Imputation Server (phasing using EAGLE v2.3, imputation using Minimac3), imputation run twice with different reference panels (HRC version r1.1; 1000 Genomes Phase 3)	Michigan Imputation Server (phasing using EAGLE v2.3, imputation using Minimac3), imputation run twice with different reference panels (HRC version r1.1; 1000 Genomes Phase 3)	Prephasing was performed using Eagle v2.3 software, and imputation was performed using Beagle v.28Sep18.793 with the use of an Estonian population–specific imputation reference panel built from 2,297 whole-genome sequencing samples.	Michigan Imputation Server (phasing using EAGLE v2.3, imputation using Minimac3), imputation run twice with different reference panels (HRC version r1.1; 1000 Genomes Phase 3)	Imputation was performed on samples of recent European ancestry using panels from 1) the Haplotype Reference Consortium (HRC) and 2) the 1000 Genomes Phase 3 (1KGP3). 1) HRC (release v1.1): Phasing using EAGLE v 2.3, imputation using Minimac3 (v2.0.1, http://genome.sph.umich.edu/wiki/Minimac3) from a merged reference panel constructed from HRC panel (release v1.1) and a local reference panel base…	Sanger Imputation Server (phasing using EAGLE v2.3, imputation using PBWT), imputation run twice with different reference panels (HRC version r1.1; 1000 Genomes Phase 3)	Michigan Imputation Server (phasing using EAGLE v2.3, imputation using Minimac3), imputation run twice with different reference panels (HRC version r1.1; 1000 Genomes Phase 3)	Michigan Imputation Server (phasing using EAGLE v2.3, imputation using Minimac3), imputation run twice with different reference panels (HRC version r1.1; 1000 Genomes Phase 3)	Michigan Imputation Server (phasing using EAGLE v2.3, imputation using Minimac3), imputation run twice with different reference panels (HRC version r1.1; 1000 Genomes Phase 3)	Michigan Imputation Server (phasing using EAGLE v2.3, imputation using Minimac3), imputation run twice with different reference panels (HRC version r1.1; 1000 Genomes Phase 3)	Michigan Imputation Server (phasing using EAGLE v2.3, imputation using Minimac3), imputation run twice with different reference panels (HRC version r1.1; 1000 Genomes Phase 3)	Pre-imputation quality control included checks for strand alignment checks against the reference panel. 2x genome-wide imputation with the Haplotype Reference Consortium (v1.1) and 1000 Genomes panels serving as references. Imputation was performed using Minimac 3 through the University of Michigan Imputation Server.	Michigan Imputation Server (phasing using EAGLE v2.3, imputation using Minimac3), imputation run twice with different reference panels (HRC version r1.1; 1000 Genomes Phase 3)	Imputed on Michigan Imputation server using both 1000 genomes and HRC as reference panel.	Genotypes were imputed by the UK Biobank central team using IMPUTE2 software, based on a reference panel compiled from UK10K haplotypes and 1000 Genomes Phase 3 data.	Michigan Imputation Server (phasing using EAGLE v2.3, imputation using Minimac3), imputation run twice with different reference panels (HRC version r1.1; 1000 Genomes Phase 3)
Post-imputation QC	Filter variants for MAF>=0.001 and imputation R2>=0.7. Exclude inter-study related samples.	Filter variants for MAF>=0.001 and imputation R2>=0.7. Exclude inter-study related samples.	Filter all model-fitted variants (post snptest) for MAF>=0.001 and imputation R2>=0.9	Filter variants for MAF>=0.001 and imputation R2>=0.7. No inter-study related samples removed for this dataset.	Filter variants for MAF>=0.01 and imputation R2>=0.7. Exclude inter-study related samples.	Filter variants for MAF>=0.001 and imputation R2>=0.7. Exclude inter-study related samples.	Variants with MAF >0.33% were included in the analyses, and dosages were used for imputed variants.	Filter variants for MAF>=0.001 and imputation R2>=0.3.	Filter variants for MAF>=0.01 and imputation R2>=0.5. Exclude inter-study related samples.	Filter variants for MAF>=0.001 and imputation R2>=0.7. Exclude inter-study related samples.	Filter variants for MAF>=0.001 and imputation R2>=0.7. Exclude inter-study related samples.	Filter variants for MAF>=0.001 and imputation R2>=0.7. Exclude inter-study related samples.	Filter variants for MAF>=0.001 and imputation R2>=0.7. Exclude inter-study related samples.	Association testing was performed using all variants (after excluding any inter-study related samples) and shared with the central analysis team for subsequent QC.	Filter variants for MAF>=0.001 and imputation R2>=0.7. Exclude inter-study related samples.	Association testing was performed using all variants (after excluding any inter-study related samples) and shared with the central analysis team for subsequent QC.	Filter variants for MAF>=0.005 and imputation R2>=0.7. Remove participants withdrawn from study at the date of GWAS analysis (May 2020). Exclude inter-study related samples.	Filter variants for MAF>=0.001 and imputation R2>=0.7. Exclude inter-study related samples.
Final sample size	Cases: 3864 Controls: 6900	Cases: 1328 Controls: 1366	Cases: 2646 Controls: 4159	Cases: 520 Controls: 379	Cases: 5109 Controls: 31503	Cases: 760 Controls: 993	Cases: 4002 Controls: 64048	Cases: 1262 Controls: 4218	Cases: 3517 Controls: 9141	Cases: 3721 Controls: 4016	Cases: 470 Controls: 317	Cases: 335 Controls: 205	Cases: 1427 Controls: 1403	Cases: 509 Controls: 753	Cases: 748 Controls: 163	Cases: 421 Controls: 827	Cases: 3649 Controls: 322519	Cases: 2178 Controls: 5168
Association testing	Logistic regression in PLINK v2.00. Covariates: five principal components	Logistic regression in PLINK v2.00. Covariates: 10 principal components and 2 site indicator variables	Logistic regression with snptest (additive frequentist model, missing data likelihood score test) using 10 PCs as covariates	Logistic regression in PLINK v2.00. Covariates: five principal components	Logistic regression in PLINK v2.00. Covariates: five principal components, five imputation batches	Logistic regression in PLINK v2.00. Covariates: 10 principal components	GWAS was run in SAIGE v0.29, using sex, birth year, genotyping batch and 4 ancestry principal components as covariates.	GWAS was run in SAIGE v0.29, using four ancestry principal components as covariates.	SNPTEST (v2.5.2) frequentist score method: three principal components	Logistic regression in PLINK v2.00. Covariates: 10 principal components and 4 site indicator variables	Logistic regression in PLINK v2.00. Covariates: 2 principal components	Logistic regression in PLINK v2.00. Covariates: 2 principal components	Logistic regression in PLINK v2.00. Covariates: 10 principal components and 2 site indicator variables	snptest_v2.5.4-beta3 using frequentist (additive) and score, adjusted for first 10 PCs	Logistic regression in PLINK v2.00. Covariates: 2 principal components and 1 site indicator variables	snptest_v2.5.4-beta3 using frequentist (additive) and score, adjusted for first 10 PCs	Logistic regression in PLINK v2.00. Covariates: 20 principal components and array type	Logistic regression in PLINK v2.00. Covariates: 1 principal component

### Sheet: UK Biobank inclusion codes
Data source	Data field/table	Codes included
(1) self-reported psoriasis	20002	1453, 1477
(2) self-reported relevant medication	20003	1141179992, 1140882694, 1140869848, 1140880086, 1140864184, 1140882782, 1140878226, 1140882618, 1140874790, 1140878378, 1140882800, 1140910884, 1140884700, 1141167140, 1140878512, 1140878498, 1140909786, 1141179982, 1140876404, 1140888092, 1140874896, 1140927730, 1140876424, 1141174032, 1140878346, 1140874930, 1140878304, 1140880092, 1140880090, 1140882910, 1140878418, 1140864346, 1140888074, 114…
(3) linked "hospital episode statistics" diagnosis (ICD-10 coding)	41270	L400, L401, L402, L403, L404, L405, L408, L409
(4) linked primary care diagnosis	gp_clinical	v2 read codes: M07y0, M143., M16.., M160., M1600, M1602, M160z, M161., M1610, M1611, M1612, M1613, M1614, M1615, M1616, M1617, M1618, M1619, M161A, M161B, M161C, M161D, M161E, M161F, M161G, M161H, M161J, M161z, M166., M16y., M16y0, M16z., Myu3., Myu30, N0452 CTV3 read codes: M05.., M07y0, M160., M160., M1600, M1600, M160z, M160z, M161., M1610, M1611, M1612, M1613, M1614, M1615, M1616, M1617, M161…
